# TNFα SIGNALLING IN THE CUTANEOUS IMMUNE NETWORK INSTRUCTS LOCAL Th17 ALLERGEN-SPECIFIC INFLAMMATORY RESPONSES IN ATOPIC DERMATITIS

**DOI:** 10.1101/2021.10.07.21264714

**Authors:** Sofia Sirvent, Andres Vallejo, Emma Corden, Ying Teo, James Davies, Kalum Clayton, Eleanor Seaby, Chester Lai, Sarah Ennis, Rfeef Alyami, Lareb Dean, Matthew Loxham, Sarah Horswill, Eugene Healy, Graham Roberts, Nigel J. Hall, Clare L. Bennett, Peter Friedmann, Harinder Singh, Michael Ardern-Jones, Marta E Polak

**Affiliations:** Systems Immunology Group, Clinical and Experimental Sciences, Faculty of Medicine, University of Southampton; Southampton, UK; University Hospital Southampton NHS Foundation Trust, Southampton, UK; Dermatopharmacology, Clinical and Experimental Sciences, Faculty of Medicine, University of Southampton; Southampton, UK; Department of Haematology, University College London (UCL) Cancer Institute; London WC1E 6DD, UK; Human Development and Health, Faculty of Medicine, University of Southampton; Southampton, UK; BRC, Clinical and Experimental Sciences, Faculty of Medicine, University of Southampton; Southampton, UK; Center for Systems Immunology, Departments of Immunology and Computational and Systems Biology, The University of Pittsburgh; Pittsburgh, USA; Institute for Life Sciences, University of Southampton; Southampton, UK

## Abstract

Accurate regulation of cutaneous immunity is fundamental for human health and quality of life but is severely compromised in inflammatory skin disease. To investigate the molecular crosstalk underpinning tolerance vs inflammation in human skin, we set up a human in vivo allergen challenge study, exposing patients with atopic dermatitis (AD) to house dust mite (HDM). Analyses of transcriptional programmes at the population and single cell levels in parallel with immunophenotyping of resident and infiltrating immune cells indicated that inflammatory responses to HDM were associated with immune activation in Langerhans cells (LCs) and cutaneous T cells. High basal level of TNFα production by cutaneous Th17 T cells predisposed to an inflammatory reaction and resulted in formation of hub structures where LCs and T cells interacted, leading to loss of functional programming in LCs. Additionally, single nucleotide polymorphisms in MT1X gene associated with enhanced expression of metallothioneins and transcriptional programmes encoding antioxidant defences across skin cell types in non-reactive patients, were protective against T cell mediated inflammation. Our results provide a unique insight into the dynamics of immune regulation in the human skin and define regulatory circuits that can be harnessed to improve skin health and treat disease.
