## Supplementary Tables for "TNFα SIGNALLING IN THE CUTANEOUS IMMUNE NETWORK INSTRUCTS LOCAL Th17 ALLERGEN-SPECIFIC INFLAMMATORY RESPONSES IN ATOPIC DERMATITIS": Supplementary Table 1 AD_Database.csv

PT ID	outcome	Clinical Features					ISAAC						ISAAC family					SPT
PT ID	PT	age	ethnicity	sex	EASI	average TEWL	breathing	asthma	nose	hayfever	skin	eczema	asthma	eczema	hay fever	urticaria	food allergy	histamine	control	cat	dog	mould	HDM	grass	trees
AD_001	non-reactive	31-40	W	M	31.8	14.74	0.36	0.333333333	0.42	1	0.8	1	0.5	#DIV/0!	0.5	#DIV/0!	#DIV/0!	19.625	0	3.14	19.625	3.14	3.14	28.26	12.56
AD_002	non-reactive	61-70	W	M	36.6	30.08	0.7	1	0.86	1	1	1	0	0.5	0	0	0	27.475	0	12.56	7.065	3.14	12.56	19.625	3.14
AD_003	irritant	51-60	W	F	12.5	34.58	0.72	1	0.85	1	1	1	0.5	0.5	0.5	0.5	0.5	15.7	0	43.96	91.845	37.68	223.725	56.52	28.26
AD_004	non-reactive	21-30	W	F	9.2	27.28	0	0	0	0	0	1	0	0.666666667	0.666666667	0	0	12.56	3.14	9.42	12.56	0	18.84	10.5975	7.065
AD_005	non-reactive	31-40	W	M	N/A	39.34	0.7	0.666666667	0.46	0	1	1	0	0	1	0	0	32.97	0	69.08	49.455	7.065	23.55	23.55	12.56
AD_006	irritant	21-30	W	M	33.3	39.34	0.7	0.666666667	0.65	1	0.7	1	0.5	0	0	0	0.5	27.475	0	28.26	15.7	7.065	23.55	15.7	0
AD_007	irritant	21-30	W	F	21.2	84.98	0	0	0	1	1	1	0	0.75	0	0.25	0.25	28.26	0	12.56	7.065	7.065	12.56	12.56	32.97
AD_008	non-reactive	51-60	A	F	17.7	40.18	0.46	0.666666667	0.84	1	0.8	1	0.2	0.8	0.6	0	0	28.26	0	18.84	12.56	7.065	15.7	19.625	12.56
AD_009	irritant	21-30	W	M	4.9	28.9	0	0.333333333	0.6	1	0.8	1	0	0	0	0	0	38.465	0	86.35	42.39	11.775	75.36	125.6	28.26
AD_010	non-reactive	51-60	W	M	11.2	22.76	0.7	1	0.76	1	1	1	0.333333333	0.333333333	0.333333333	0	0	38.465	0	34.54	43.96	12.56	0	77.715	18.84
AD_011	reactive	51-60	W	M	51.4	22	1	1	0.96	1	1	1	0	0	1	0	0	23.55	0	7.065	12.56	0	23.55	12.56	15.7
AD_012	reactive	41-50	W	M	24.9	61.38	0.82	0.666666667	0.88	1	1	1	0.5	0.5	0.5	0.5	0	43.96	0	12.56	19.625	0	27.475	12.56	0
AD_013	non-reactive	41-50	W	F	8	14.92	0.2	0	0	0	0.8	1	0	0	0	0	0	12.56	0	23.55	23.55	0	23.55	12.56	32.97
AD_014	non-reactive	41-50	W	F	11.2	15.42	0.46	0.666666667	0.76	1	0.8	1	0	0	1	0	0	23.55	0	12.56	4	7.065	7.065	28.26	23.55
AD_015	reactive	31-40	W	M	17	11.64	0.72	0.666666667	0.86	0	1	1	0	0	0	0	0	21.98	0	39.25	14.13	4.71	15.7	0	0
AD_016	reactive	21-30	W	F	16.8	13.7	0	0	0.92	1	1	1	0	0.5	0.5	0.5	0.5	12.56	0	14.13	7.065	0	15.7	23.55	0
AD_017	non-reactive	21-30	A	F	30	13.32	0	0	0	1	1	1	0	0.5	0	0.5	0	7.065	0	12.56	7.065	0	12.56	0	0
AD_018	non-reactive	21-30	W	F	8	30.88	0.56	0.666666667	0.45	1	0.8	1	0.4	0.4	0.8	0.2	0.2	12.56	0	18.84	21.98	3.14	12.56	18.84	4.71
AD_019	reactive	21-30	W	M	23.2	13.296	0.72	0.666666667	0.76	1	1	1	0	0	0	0	0.333333333	32.97	0	3.14	4.71	0.785	19.625	32.97	9.42
AD_020	reactive	21-30	W	M	35	19.7	0.5	0.333333333	0	1	0	1	0.333333333	1	0.333333333	0	0	15.7	0	9.42	9.42	3.14	43.96	9.42	7.065
AD_021	reactive	51-60	W	F	26.4	21.06	1	1	0.86	1	1	1	0.333333333	0.666666667	0.333333333	0	0	12.56	0	12.56	7.065	0	18.84	12.56	12.56
AD_022	reactive	51-6-	W	M	5	14.6	0.46	0.333333333	0.71	1	0.8	1	1	0	0	0	0	43.96	0	18.84	12.56	12.56	28.26	19.625	3.14
AD_023	reactive	51-60	W	F	N/A	12.92	0	0	0	1	1	1	0	0	0	0	0.25	28.26	0	4.71	9.42	0	28.26	23.55	7.065
AD_024	reactive	41-50	W	M	8.4	11.96	0	0	0	1	0.9	1	0	0	0	0	0	12.56	0	12.56	15.7	12.56	77.715	56.52	12.56
AD_025	non-reactive	51-60	W	F	14.7	15.62	0.8	0.666666667	0.72	1	1	1	0	0	0	0	0	56.52	0	0	7.065	3.14	3.14	2.355	3.14
AD_026	reactive	11-20	C	F	34	11.7	0.2	1	0.75	1	1	1	unknown	unknown	unknown	unknown	unknown	12.56	0	12.56	3.14	0	4.71	19.625	nt
AD_027	reactive	51-60	W	M	22	8.68	0.46	0.333333333	0.45	1	0.9	1	0	1	0	0	0	35.325	0	32.97	9.42	11.775	18.84	11.775	nt
AD_028	non-reactive	21-30	W	M	11.2	11.54	0.4	0.666666667	0.716	1	1	1	0	0	0	0	0	23.55	0	27.475	7.065	0	11.775	27.475	nt
