## Supplementary Tables for "TNFα SIGNALLING IN THE CUTANEOUS IMMUNE NETWORK INSTRUCTS LOCAL Th17 ALLERGEN-SPECIFIC INFLAMMATORY RESPONSES IN ATOPIC DERMATITIS": Supplementary Table 3 KC signatures.csv

Tight Junctions	Desquamation	Keratinization	Cornification	Lipid Metabolism	Desmosomes	Inflammation
CGN	A2ML1	KPRP	CNFN	ABCA12	CASP14	IFI27
CLDN1	CLIP1	KRT1	FLG	ALOX12B	DSC1	IL18
CLDN4	CST6	KRT10	FLG2	ALOX3	DSC2	IL36G
CRB3	CTSD	KRT14	IVL	ALOXE3	DSC3	IL36RN
OCLN	KLK5	KRT5	LCE1C	FA2H	DSG1	KRT16
TJP1	KLK7		LCE3A	FAR2	DSG2	KRT17
	NIPAL4		LOR	FASN	DSG3	KRT6A
	SERPINB2		SPRR1A	FDFT1	EVPL	KRT6B
	SLPI		SPRR1B	FDPS	FLG	S100A7
	SPINK5		SPRR2A	HMGCR	PERP	S100A8
	TGM1		SPRR2B	PPARD	PKP1	S100A9
			SPRR2E	SLC27A4	PKP3	SERPINB4
			TGM3	SMPD1	PNN	SPRR2D
				SPTLC2	PPL
				SULT2B1
