## Supplementary Tables for "TNFα SIGNALLING IN THE CUTANEOUS IMMUNE NETWORK INSTRUCTS LOCAL Th17 ALLERGEN-SPECIFIC INFLAMMATORY RESPONSES IN ATOPIC DERMATITIS": Supplementary Table 6 WGCNA modules.csv

Module Grey											Module Turquoise											Module Blue
2100	genes										1360	genes										397	genes
2: GO: Biological Process [Display Chart]�614 input genes in category / 5055 annotations before applied cutoff / 20213 genes in category											1: GO: Molecular Function [Display Chart]�449 input genes in category / 828 annotations before applied cutoff / 19415 genes in category											1: GO: Molecular Function [Display Chart]�106 input genes in category / 376 annotations before applied cutoff / 19415 genes in category
	ID	Name	Source	pValue	FDR B&H	FDR B&Y	Bonferroni	Genes from Input	Genes in Annotation			ID	Name	Source	pValue	FDR B&H	FDR B&Y	Bonferroni	Genes from Input	Genes in Annotation			ID	Name	Source	pValue	FDR B&H	FDR B&Y	Bonferroni	Genes from Input	Genes in Annotation
1	GO:0007186	G protein-coupled receptor signaling pathway		2.39E-15	1.21E-11	1.10E-10	1.21E-11	99	1407		1	GO:0003823	antigen binding		2.55E-08	2.11E-05	1.54E-04	2.11E-05	19	175		1	GO:0030280	structural constituent of skin epidermis		1.09E-06	4.11E-04	2.68E-03	4.11E-04	4	15
2	GO:0050907	detection of chemical stimulus involved in sensory perception		2.38E-11	3.53E-08	3.21E-07	1.20E-07	45	481		2	GO:0045236	CXCR chemokine receptor binding		4.32E-05	1.47E-02	1.07E-01	3.58E-02	5	18
3	GO:0007606	sensory perception of chemical stimulus		2.51E-11	3.53E-08	3.21E-07	1.27E-07	48	537		3	GO:0032395	MHC class II receptor activity		5.31E-05	1.47E-02	1.07E-01	4.39E-02	4	10		Module Brown
4	GO:0009593	detection of chemical stimulus		2.79E-11	3.53E-08	3.21E-07	1.41E-07	47	520		4	GO:0031779	melanocortin receptor binding		1.19E-04	1.99E-02	1.45E-01	9.83E-02	3	5		331	genes
5	GO:0050911	detection of chemical stimulus involved in sensory perception of smell		1.05E-10	1.07E-07	9.71E-07	5.33E-07	41	430		5	GO:0008009	chemokine activity		1.43E-04	1.99E-02	1.45E-01	1.18E-01	7	50
6	GO:0050906	detection of stimulus involved in sensory perception		1.85E-10	1.56E-07	1.42E-06	9.35E-07	48	569		6	GO:0004888	transmembrane signaling receptor activity		1.44E-04	1.99E-02	1.45E-01	1.20E-01	52	1331		1: GO: Molecular Function [Display Chart]�61 input genes in category / 209 annotations before applied cutoff / 19415 genes in category
7	GO:0007608	sensory perception of smell		2.57E-10	1.86E-07	1.69E-06	1.30E-06	42	461		7	GO:0001664	G protein-coupled receptor binding		1.80E-04	2.13E-02	1.56E-01	1.49E-01	19	320			ID	Name	Source	pValue	FDR B&H	FDR B&Y	Bonferroni	Genes from Input	Genes in Annotation
8	GO:0007600	sensory perception		4.19E-09	2.65E-06	2.41E-05	2.12E-05	69	1081		8	GO:0005102	signaling receptor binding		2.23E-04	2.31E-02	1.68E-01	1.85E-01	66	1842		1	GO:0004930	G protein-coupled receptor activity		2.49E-06	5.19E-04	3.08E-03	5.19E-04	13	873
9	GO:0002250	adaptive immune response		7.53E-09	4.23E-06	3.85E-05	3.80E-05	54	763		9	GO:0048018	receptor ligand activity		2.85E-04	2.42E-02	1.76E-01	2.36E-01	25	501		2	GO:0004888	transmembrane signaling receptor activity		5.04E-05	3.66E-03	2.17E-02	1.05E-02	14	1331
10	GO:0051606	detection of stimulus		3.68E-08	1.86E-05	1.70E-04	1.86E-04	52	756		10	GO:0004930	G protein-coupled receptor activity		3.02E-04	2.42E-02	1.76E-01	2.50E-01	37	873		3	GO:0004984	olfactory receptor activity		5.72E-05	3.66E-03	2.17E-02	1.20E-02	8	430
11	GO:0006958	complement activation, classical pathway		3.19E-07	1.46E-04	1.33E-03	1.61E-03	18	142		11	GO:0030546	signaling receptor activator activity		3.21E-04	2.42E-02	1.76E-01	2.66E-01	25	505		4	GO:0038023	signaling receptor activity		8.75E-05	3.66E-03	2.17E-02	1.83E-02	15	1587
12	GO:0016064	immunoglobulin mediated immune response		3.72E-07	1.57E-04	1.43E-03	1.88E-03	24	241		12	GO:0140375	immune receptor activity		4.45E-04	3.07E-02	2.24E-01	3.68E-01	11	141		5	GO:0060089	molecular transducer activity		8.75E-05	3.66E-03	2.17E-02	1.83E-02	15	1587
13	GO:0019724	B cell mediated immunity		5.03E-07	1.96E-04	1.78E-03	2.54E-03	24	245		13	GO:0042289	MHC class II protein binding		5.29E-04	3.12E-02	2.28E-01	4.38E-01	4	17
14	GO:0002455	humoral immune response mediated by circulating immunoglobulin		1.42E-06	5.14E-04	4.68E-03	7.19E-03	18	157		14	GO:0030545	signaling receptor regulator activity		5.35E-04	3.12E-02	2.28E-01	4.43E-01	26	553		2: GO: Biological Process [Display Chart]�66 input genes in category / 1045 annotations before applied cutoff / 20213 genes in category
15	GO:0050871	positive regulation of B cell activation		2.25E-06	7.57E-04	6.89E-03	1.14E-02	18	162		15	GO:0034987	immunoglobulin receptor binding		5.65E-04	3.12E-02	2.28E-01	4.68E-01	8	81			ID	Name	Source	pValue	FDR B&H	FDR B&Y	Bonferroni	Genes from Input	Genes in Annotation
16	GO:0050877	nervous system process		3.04E-06	9.59E-04	8.73E-03	1.53E-02	83	1645		16	GO:0042287	MHC protein binding		6.11E-04	3.16E-02	2.31E-01	5.06E-01	7	63		1	GO:0007186	G protein-coupled receptor signaling pathway		3.64E-07	3.80E-04	2.86E-03	3.80E-04	18	1407
17	GO:0072376	protein activation cascade		7.33E-06	2.18E-03	1.98E-02	3.70E-02	20	211		17	GO:0038023	signaling receptor activity		9.95E-04	4.29E-02	3.13E-01	8.24E-01	56	1587		2	GO:0050906	detection of stimulus involved in sensory perception		1.48E-05	7.71E-03	5.81E-02	1.54E-02	10	569
18	GO:0006959	humoral immune response		1.12E-05	3.13E-03	2.85E-02	5.63E-02	30	414		18	GO:0060089	molecular transducer activity		9.95E-04	4.29E-02	3.13E-01	8.24E-01	56	1587		3	GO:0050907	detection of chemical stimulus involved in sensory perception		2.52E-05	8.70E-03	6.55E-02	2.64E-02	9	481
19	GO:0006956	complement activation		1.57E-05	4.17E-03	3.80E-02	7.92E-02	18	186		19	GO:0003746	translation elongation factor activity		1.02E-03	4.29E-02	3.13E-01	8.44E-01	4	20		4	GO:0002250	adaptive immune response		3.33E-05	8.70E-03	6.55E-02	3.48E-02	11	763
20	GO:0050864	regulation of B cell activation		2.90E-05	7.32E-03	6.67E-02	1.47E-01	19	213		20	GO:0042605	peptide antigen binding		1.04E-03	4.29E-02	3.13E-01	8.57E-01	5	34		5	GO:0009593	detection of chemical stimulus		4.63E-05	9.68E-03	7.29E-02	4.84E-02	9	520
21	GO:0019935	cyclic-nucleotide-mediated signaling		6.22E-05	1.47E-02	1.34E-01	3.14E-01	25	346
22	GO:0050853	B cell receptor signaling pathway		6.39E-05	1.47E-02	1.34E-01	3.23E-01	14	135													Module Green
23	GO:0006910	phagocytosis, recognition		6.83E-05	1.50E-02	1.37E-01	3.45E-01	12	103		2: GO: Biological Process [Display Chart]�455 input genes in category / 4896 annotations before applied cutoff / 20213 genes in category											267	genes
24	GO:0002377	immunoglobulin production		7.33E-05	1.54E-02	1.41E-01	3.70E-01	19	228			ID	Name	Source	pValue	FDR B&H	FDR B&Y	Bonferroni	Genes from Input	Genes in Annotation
25	GO:0002449	lymphocyte mediated immunity		1.35E-04	2.73E-02	2.49E-01	6.84E-01	27	407		1	GO:0006959	humoral immune response		2.18E-13	1.07E-09	9.70E-09	1.07E-09	38	414		8: Pubmed [Display Chart]�139 input genes in category / 4730 annotations before applied cutoff / 39638 genes in category
26	GO:0051339	regulation of lyase activity		1.56E-04	3.03E-02	2.76E-01	7.87E-01	21	282		2	GO:0009617	response to bacterium		8.03E-10	1.65E-06	1.50E-05	3.93E-06	49	831			ID	Name	Source	pValue	FDR B&H	FDR B&Y	Bonferroni	Genes from Input	Genes in Annotation
27	GO:0043207	response to external biotic stimulus		1.63E-04	3.05E-02	2.78E-01	8.23E-01	78	1702		3	GO:0019730	antimicrobial humoral response		1.01E-09	1.65E-06	1.50E-05	4.96E-06	20	165		1	12815422	The male-specific region of the human Y chromosome is a mosaic of discrete sequence classes.	Pubmed	5.79E-28	2.74E-24	2.48E-23	2.74E-24	24	241
28	GO:0006911	phagocytosis, engulfment		1.81E-04	3.26E-02	2.97E-01	9.13E-01	13	131		4	GO:0042742	defense response to bacterium		3.80E-09	4.65E-06	4.22E-05	1.86E-05	30	384		2	15772651	The DNA sequence of the human X chromosome.	Pubmed	6.34E-15	1.50E-11	1.35E-10	3.00E-11	18	406
29	GO:0009607	response to biotic stimulus		2.02E-04	3.49E-02	3.18E-01	1.00E+00	79	1741		5	GO:0061844	antimicrobial humoral immune response mediated by antimicrobial peptide		8.93E-09	8.75E-06	7.94E-05	4.37E-05	15	102		3	8575766	The melanoma antigen gene (MAGE) family is clustered in the chromosomal band Xq28.	Pubmed	1.41E-07	2.22E-04	2.01E-03	6.67E-04	4	14
30	GO:0048247	lymphocyte chemotaxis		2.07E-04	3.49E-02	3.18E-01	1.00E+00	9	68		6	GO:0051707	response to other organism		2.69E-08	1.79E-05	1.62E-04	1.32E-04	74	1700		4	7927540	Structure, chromosomal localization, and expression of 12 genes of the MAGE family.	Pubmed	1.92E-07	2.27E-04	2.05E-03	9.07E-04	4	15
31	GO:0019933	cAMP-mediated signaling		2.40E-04	3.91E-02	3.56E-01	1.00E+00	21	291		7	GO:0043207	response to external biotic stimulus		2.82E-08	1.79E-05	1.62E-04	1.38E-04	74	1702		5	20301513	Y Chromosome Infertility	Pubmed	2.29E-05	1.06E-02	9.57E-02	1.08E-01	3	16
32	GO:0051707	response to other organism		2.58E-04	4.08E-02	3.71E-01	1.00E+00	77	1700		8	GO:0006952	defense response		2.92E-08	1.79E-05	1.62E-04	1.43E-04	81	1935
33	GO:0030222	eosinophil differentiation		2.67E-04	4.08E-02	3.72E-01	1.00E+00	3	5		9	GO:0009607	response to biotic stimulus		7.09E-08	3.86E-05	3.50E-04	3.47E-04	74	1741
34	GO:0002548	monocyte chemotaxis		2.89E-04	4.29E-02	3.91E-01	1.00E+00	9	71		10	GO:0098542	defense response to other organism		3.26E-07	1.60E-04	1.45E-03	1.60E-03	58	1285
35	GO:0031279	regulation of cyclase activity		3.48E-04	4.89E-02	4.45E-01	1.00E+00	20	278		11	GO:0002455	humoral immune response mediated by circulating immunoglobulin		2.76E-06	1.13E-03	1.03E-02	1.35E-02	15	157
36	GO:0099024	plasma membrane invagination		3.48E-04	4.89E-02	4.45E-01	1.00E+00	13	140		12	GO:0007186	G protein-coupled receptor signaling pathway		2.77E-06	1.13E-03	1.03E-02	1.36E-02	59	1407		Module Red
											13	GO:0045321	leukocyte activation		3.22E-06	1.21E-03	1.10E-02	1.58E-02	60	1447		257	genes
											14	GO:0006958	complement activation, classical pathway		4.09E-06	1.43E-03	1.30E-02	2.00E-02	14	142
											15	GO:0002443	leukocyte mediated immunity		5.04E-06	1.58E-03	1.43E-02	2.47E-02	44	950		7: Pathway [Display Chart]�31 input genes in category / 205 annotations before applied cutoff / 13626 genes in category
											16	GO:0045087	innate immune response		5.16E-06	1.58E-03	1.43E-02	2.53E-02	47	1045			ID	Name	Source	pValue	FDR B&H	FDR B&Y	Bonferroni	Genes from Input	Genes in Annotation
											17	GO:0002682	regulation of immune system process		5.82E-06	1.68E-03	1.52E-02	2.85E-02	68	1747		1	M7399	Porphyrin and chlorophyll metabolism	MSigDB C2 BIOCARTA (v7.3)	1.07E-04	1.18E-02	6.97E-02	2.20E-02	3	41
											18	GO:0097549	chromatin organization involved in negative regulation of transcription		8.37E-06	2.23E-03	2.02E-02	4.10E-02	14	151		2	83021	Porphyrin and chlorophyll metabolism	BioSystems: KEGG	1.15E-04	1.18E-02	6.97E-02	2.36E-02	3	42
											19	GO:0002252	immune effector process		8.65E-06	2.23E-03	2.02E-02	4.23E-02	57	1393		3	M39328	Codeine and Morphine Metabolism	MSigDB C2 BIOCARTA (v7.3)	5.16E-04	3.53E-02	2.08E-01	1.06E-01	2	15
											20	GO:0045814	negative regulation of gene expression, epigenetic		9.10E-06	2.23E-03	2.02E-02	4.46E-02	13	132		4	1270208	Glucuronidation	BioSystems: REACTOME	1.34E-03	4.16E-02	2.45E-01	2.75E-01	2	24
											21	GO:0006956	complement activation		2.16E-05	5.04E-03	4.58E-02	1.06E-01	15	186		5	M605	Ascorbate and aldarate metabolism	MSigDB C2 BIOCARTA (v7.3)	1.46E-03	4.16E-02	2.45E-01	2.98E-01	2	25
											22	GO:0034401	chromatin organization involved in regulation of transcription		2.30E-05	5.12E-03	4.64E-02	1.13E-01	14	165
											23	GO:0072376	protein activation cascade		2.49E-05	5.22E-03	4.74E-02	1.22E-01	16	211
											24	GO:0002250	adaptive immune response		2.56E-05	5.22E-03	4.74E-02	1.25E-01	36	763
											25	GO:0001775	cell activation		2.79E-05	5.46E-03	4.95E-02	1.37E-01	62	1623
											26	GO:0070098	chemokine-mediated signaling pathway		3.15E-05	5.92E-03	5.37E-02	1.54E-01	10	89
											27	GO:0055076	transition metal ion homeostasis		3.85E-05	6.89E-03	6.25E-02	1.88E-01	13	151
											28	GO:0050776	regulation of immune response		3.94E-05	6.89E-03	6.25E-02	1.93E-01	45	1066
											29	GO:0002449	lymphocyte mediated immunity		5.52E-05	9.32E-03	8.46E-02	2.70E-01	23	407
											30	GO:0052697	xenobiotic glucuronidation		7.38E-05	1.20E-02	1.09E-01	3.61E-01	4	11
											31	GO:1990868	response to chemokine		8.60E-05	1.32E-02	1.19E-01	4.21E-01	10	100
											32	GO:1990869	cellular response to chemokine		8.60E-05	1.32E-02	1.19E-01	4.21E-01	10	100
											33	GO:0032496	response to lipopolysaccharide		1.01E-04	1.49E-02	1.36E-01	4.93E-01	21	368
											34	GO:0045047	protein targeting to ER		1.07E-04	1.54E-02	1.40E-01	5.23E-01	11	123
											35	GO:0002684	positive regulation of immune system process		1.20E-04	1.68E-02	1.53E-01	5.89E-01	46	1152
											36	GO:0046686	response to cadmium ion		1.26E-04	1.72E-02	1.56E-01	6.19E-01	8	67
											37	GO:0006614	SRP-dependent cotranslational protein targeting to membrane		1.30E-04	1.72E-02	1.56E-01	6.35E-01	10	105
											38	GO:0072599	establishment of protein localization to endoplasmic reticulum		1.42E-04	1.83E-02	1.66E-01	6.97E-01	11	127
											39	GO:0046649	lymphocyte activation		1.51E-04	1.89E-02	1.71E-01	7.37E-01	37	865
											40	GO:0046916	cellular transition metal ion homeostasis		1.64E-04	2.00E-02	1.82E-01	8.01E-01	11	129
											41	GO:0050778	positive regulation of immune response		1.83E-04	2.19E-02	1.99E-01	8.97E-01	35	809
											42	GO:0006613	cotranslational protein targeting to membrane		1.91E-04	2.22E-02	2.02E-01	9.34E-01	10	110
											43	GO:0070972	protein localization to endoplasmic reticulum		2.09E-04	2.37E-02	2.15E-01	1.00E+00	12	155
											44	GO:0002237	response to molecule of bacterial origin		2.16E-04	2.41E-02	2.18E-01	1.00E+00	21	389
											45	GO:0019221	cytokine-mediated signaling pathway		2.47E-04	2.69E-02	2.44E-01	1.00E+00	35	822
											46	GO:0006882	cellular zinc ion homeostasis		2.53E-04	2.69E-02	2.44E-01	1.00E+00	6	40
											47	GO:0071345	cellular response to cytokine stimulus		2.80E-04	2.84E-02	2.58E-01	1.00E+00	46	1196
											48	GO:1990169	stress response to copper ion		2.84E-04	2.84E-02	2.58E-01	1.00E+00	4	15
											49	GO:0010273	detoxification of copper ion		2.84E-04	2.84E-02	2.58E-01	1.00E+00	4	15
											50	GO:0030593	neutrophil chemotaxis		2.95E-04	2.88E-02	2.62E-01	1.00E+00	10	116
Module Yellow
288	genes
2: GO: Biological Process [Display Chart]�63 input genes in category / 999 annotations before applied cutoff / 20213 genes in category
	ID	Name	Source	pValue	FDR B&H	FDR B&Y	Bonferroni	Genes from Input	Genes in Annotation
1	GO:0009593	detection of chemical stimulus		5.50E-10	5.50E-07	4.11E-06	5.50E-07	14	520
2	GO:0050906	detection of stimulus involved in sensory perception		1.76E-09	7.88E-07	5.89E-06	1.76E-06	14	569
3	GO:0050907	detection of chemical stimulus involved in sensory perception		2.37E-09	7.88E-07	5.89E-06	2.36E-06	13	481
4	GO:0051606	detection of stimulus		7.83E-09	1.77E-06	1.32E-05	7.83E-06	15	756
5	GO:0007606	sensory perception of chemical stimulus		8.83E-09	1.77E-06	1.32E-05	8.83E-06	13	537
6	GO:0050911	detection of chemical stimulus involved in sensory perception of smell		8.10E-08	1.35E-05	1.01E-04	8.09E-05	11	430
7	GO:0007608	sensory perception of smell		1.63E-07	2.33E-05	1.74E-04	1.63E-04	11	461
8	GO:0007600	sensory perception		4.60E-06	5.74E-04	4.30E-03	4.59E-03	14	1081
9	GO:0007186	G protein-coupled receptor signaling pathway		2.06E-05	2.11E-03	1.58E-02	2.05E-02	15	1407
10	GO:0002250	adaptive immune response		2.12E-05	2.11E-03	1.58E-02	2.11E-02	11	763
11	GO:0050877	nervous system process		1.24E-04	1.12E-02	8.41E-02	1.24E-01	15	1645
12	GO:0042742	defense response to bacterium		1.87E-04	1.56E-02	1.17E-01	1.87E-01	7	384
13	GO:0009617	response to bacterium		2.31E-04	1.78E-02	1.33E-01	2.31E-01	10	831
14	GO:0002440	production of molecular mediator of immune response		6.47E-04	4.62E-02	3.46E-01	6.47E-01	6	339
15	GO:0002377	immunoglobulin production		7.22E-04	4.81E-02	3.60E-01	7.21E-01	5	228
