## Supplementary Tables for "TNFα SIGNALLING IN THE CUTANEOUS IMMUNE NETWORK INSTRUCTS LOCAL Th17 ALLERGEN-SPECIFIC INFLAMMATORY RESPONSES IN ATOPIC DERMATITIS": Supplementary Table 10 DEGs after HDM.xlsx

### Sheet: Differentiated_KC_markers_R
	names	scores	logfoldchanges	pvals	pvals_adj
0	NPM1	7.02685	0.682002	2.11251e-12	5.99489e-08
1	PABPC1	6.48575	0.585087	8.82915e-11	2.50554e-06
2	ACSL3	6.44569	0.248632	1.15079e-10	3.26571e-06
3	NCL	6.29984	0.705411	2.97953e-10	8.4553e-06
4	SYPL1	5.803	0.197993	6.51371e-09	0.000184846
5	HNRNPC	5.55576	0.388966	2.76411e-08	0.000784399
6	NASP	5.55257	1.0518	2.81503e-08	0.000798849
7	TUBB4B	5.27208	1.04551	1.34887e-07	0.00382783
8	PTMA	5.151	0.422514	2.59104e-07	0.00735284
9	KRT5	5.12855	0.602498	2.91976e-07	0.00828569
10	DST	5.07935	0.516515	3.78734e-07	0.0107477
11	SAT1	5.02388	0.871047	5.06371e-07	0.0143698
12	HSP90AB1	4.92866	0.374496	8.27967e-07	0.023496
13	SETD3	4.80665	0.145077	1.53482e-06	0.043555
14	KRT14	4.79321	0.612409	1.64137e-06	0.0465787
15	ADM	-4.7886	-0.683358	1.67945e-06	0.0476595
16	BTBD9	-4.79002	-0.57049	1.66767e-06	0.0473251
17	RREB1	-4.79341	-0.638017	1.63972e-06	0.0465319
18	PICALM	-4.80025	-0.320895	1.58468e-06	0.0449699
19	TRIM33	-4.80221	-0.411828	1.56926e-06	0.0445323
20	CD47	-4.81452	-0.684246	1.47554e-06	0.0418729
21	HK1	-4.81743	-0.602365	1.45422e-06	0.0412678
22	SEC24B	-4.86813	-0.414344	1.12661e-06	0.0319709
23	ADAM17	-4.86897	-0.388699	1.12179e-06	0.0318341
24	PPARD	-4.89578	-0.68515	9.79173e-07	0.027787
25	PLEKHA1	-4.89673	-0.507559	9.7446e-07	0.0276532
26	GBE1	-4.90103	-0.55417	9.53374e-07	0.0270548
27	FAM126B	-4.91794	-0.536124	8.74598e-07	0.0248193
28	USP47	-4.96676	-0.358292	6.80795e-07	0.0193196
29	UBE2H	-4.97857	-0.35857	6.40555e-07	0.0181777
30	HDAC3	-4.98382	-0.853455	6.23415e-07	0.0176913
31	PIK3CB	-4.99653	-0.776414	5.83698e-07	0.0165642
32	USP3	-5.00188	-0.492326	5.67731e-07	0.0161111
33	LMAN1	-5.02162	-0.690423	5.12369e-07	0.01454
34	CD2AP	-5.0568	-0.432496	4.26345e-07	0.0120988
35	RNF24	-5.08268	-0.660708	3.72152e-07	0.0105609
36	ABLIM1	-5.08736	-0.503671	3.63083e-07	0.0103036
37	KDM6A	-5.16164	-0.336583	2.44802e-07	0.006947
38	CLINT1	-5.1802	-0.452151	2.21644e-07	0.00628981
39	CHSY1	-5.18281	-0.701193	2.18571e-07	0.0062026
40	RAB10	-5.19153	-0.421962	2.08577e-07	0.00591899
41	IGFBP3	-5.21661	-0.723557	1.82223e-07	0.00517112
42	EIF4E	-5.22146	-0.567414	1.77519e-07	0.00503764
43	CSNK1A1	-5.25252	-0.397147	1.50031e-07	0.00425759
44	CTTNBP2NL	-5.28554	-0.634875	1.25334e-07	0.00355672
45	MACF1	-5.29497	-0.314329	1.19038e-07	0.00337806
46	MORC3	-5.30698	-0.403662	1.11459e-07	0.00316298
47	DSG3	-5.31868	-0.406349	1.04521e-07	0.00296611
48	BARD1	-5.31937	-0.715809	1.04128e-07	0.00295494
49	ATAD2B	-5.32877	-0.486693	9.88779e-08	0.00280596
50	AMPD3	-5.33216	-0.725148	9.70488e-08	0.00275405
51	AC004980.1	-5.34094	-0.568973	9.24635e-08	0.00262393
52	GARS1	-5.35061	-0.558354	8.7657e-08	0.00248753
53	MARCHF6	-5.35544	-0.396846	8.53502e-08	0.00242207
54	RAB1A	-5.36373	-0.371276	8.15199e-08	0.00231337
55	TRIO	-5.36545	-0.456155	8.07488e-08	0.00229149
56	NUP58	-5.36575	-0.527579	8.06135e-08	0.00228765
57	IGF1R	-5.3733	-0.462598	7.73091e-08	0.00219388
58	OGA	-5.39387	-0.465711	6.89578e-08	0.00195688
59	HLA-A	-5.4067	-0.481542	6.41957e-08	0.00182175
60	KIF16B	-5.42876	-0.631348	5.6746e-08	0.00161034
61	TNKS2	-5.45896	-0.530281	4.78939e-08	0.00135913
62	MED13L	-5.46691	-0.37041	4.5795e-08	0.00129957
63	TAF9B	-5.46842	-1.18125	4.54056e-08	0.00128852
64	BTRC	-5.47165	-0.515989	4.45858e-08	0.00126526
65	RNF149	-5.47605	-0.447044	4.34918e-08	0.00123421
66	PGM2	-5.495	-0.976746	3.907e-08	0.00110873
67	KDM2A	-5.52302	-0.458802	3.33223e-08	0.000945619
68	AL117329.1	-5.53166	-0.869497	3.17218e-08	0.000900201
69	C1orf21	-5.56872	-0.573651	2.56625e-08	0.00072825
70	RALGPS2	-5.58078	-0.463802	2.39436e-08	0.000679472
71	NECTIN4	-5.58313	-0.744427	2.36234e-08	0.000670384
72	FEM1C	-5.62737	-0.65915	1.8298e-08	0.000519261
73	DOCK9	-5.63593	-0.585536	1.7412e-08	0.000494119
74	GK	-5.64232	-1.1684	1.6777e-08	0.000476098
75	KMT2C	-5.67341	-0.340722	1.39986e-08	0.000397251
76	EDEM1	-5.75333	-0.739908	8.75009e-09	0.00024831
77	FAM160A1	-5.7933	-0.380955	6.90182e-09	0.00019586
78	TUT7	-5.85179	-0.721247	4.86317e-09	0.000138007
79	NCKAP1	-5.85625	-0.400607	4.7344e-09	0.000134353
80	RPS6KA3	-5.89028	-0.545761	3.85547e-09	0.000109411
81	MAP4K5	-5.91432	-0.421259	3.33257e-09	9.45718e-05
82	SREBF2	-5.9341	-0.636153	2.95469e-09	8.38482e-05
83	ERP44	-5.94005	-0.639759	2.84935e-09	8.08589e-05
84	GNAI1	-5.95236	-0.46416	2.643e-09	7.50031e-05
85	PTK2	-5.95595	-0.437967	2.58558e-09	7.33736e-05
86	TPD52	-5.95937	-0.721016	2.53219e-09	7.18585e-05
87	WSB1	-5.97024	-0.529763	2.36898e-09	6.7227e-05
88	AL031123.1	-6.00405	-0.955691	1.92453e-09	5.46144e-05
89	FBXO42	-6.01604	-0.585945	1.78735e-09	5.07213e-05
90	RBPJ	-6.02319	-0.541481	1.71017e-09	4.85312e-05
91	UBAP1	-6.06002	-0.441099	1.36104e-09	3.86237e-05
92	VEGFA	-6.07268	-0.638688	1.25797e-09	3.56985e-05
93	DIAPH1	-6.07907	-0.495081	1.20879e-09	3.4303e-05
94	POU2F1	-6.09023	-0.60979	1.12745e-09	3.19948e-05
95	OSBPL9	-6.09962	-0.481227	1.06321e-09	3.01717e-05
96	RAP1B	-6.10438	-0.455895	1.03198e-09	2.92856e-05
97	KIF13B	-6.12146	-0.681921	9.27225e-10	2.63128e-05
98	FAM83B	-6.18372	-0.43729	6.26065e-10	1.77665e-05
99	TMEM165	-6.2029	-0.691598	5.54324e-10	1.57306e-05
100	RAB6A	-6.20758	-0.622202	5.38062e-10	1.52691e-05
101	BTAF1	-6.22385	-0.523866	4.85102e-10	1.37662e-05
102	HLA-E	-6.23342	-0.480845	4.56371e-10	1.29509e-05
103	BRWD3	-6.23618	-0.799178	4.48381e-10	1.27241e-05
104	HECTD1	-6.28109	-0.477301	3.36208e-10	9.54091e-06
105	CLASP1	-6.28256	-0.586185	3.33036e-10	9.45089e-06
106	ESRP1	-6.29356	-0.785426	3.1026e-10	8.80456e-06
107	P4HA1	-6.29362	-0.636053	3.10139e-10	8.80113e-06
108	IQGAP1	-6.31427	-0.446428	2.71437e-10	7.70285e-06
109	OGT	-6.33972	-0.52081	2.30179e-10	6.53202e-06
110	YTHDC1	-6.3529	-0.47284	2.1129e-10	5.99598e-06
111	CA12	-6.36398	-0.561753	1.96588e-10	5.57876e-06
112	HTT	-6.39371	-0.839738	1.61905e-10	4.59453e-06
113	TBL1XR1	-6.45214	-0.543512	1.10278e-10	3.12948e-06
114	MAPK6	-6.51891	-0.49362	7.08195e-11	2.00972e-06
115	KDM3A	-6.53227	-0.644174	6.4779e-11	1.8383e-06
116	PRRC2C	-6.60425	-0.389661	3.99543e-11	1.13382e-06
117	AFF1	-6.60655	-0.630975	3.93385e-11	1.11635e-06
118	PPP2R5E	-6.61434	-0.518155	3.73216e-11	1.05911e-06
119	ZFAND3	-6.62112	-0.423946	3.56487e-11	1.01164e-06
120	UBE2G1	-6.66837	-0.478302	2.5866e-11	7.34026e-07
121	SLMAP	-6.71806	-0.460031	1.84158e-11	5.22604e-07
122	TET3	-6.72153	-0.69581	1.79822e-11	5.103e-07
123	FAM162A	-6.72242	-0.783425	1.7873e-11	5.07199e-07
124	AFTPH	-6.7463	-0.550221	1.51665e-11	4.30394e-07
125	WAC	-6.75146	-0.422565	1.4636e-11	4.15339e-07
126	IRF6	-6.7551	-0.520408	1.42739e-11	4.05064e-07
127	ZMYM2	-6.78487	-0.572801	1.16192e-11	3.2973e-07
128	PPP4R4	-6.79631	-0.793018	1.07331e-11	3.04583e-07
129	PTPN12	-6.84756	-0.629747	7.5121e-12	2.13178e-07
130	LRRFIP2	-6.85339	-0.455682	7.21194e-12	2.0466e-07
131	ANO6	-6.99585	-0.64521	2.63662e-12	7.48221e-08
132	WASF2	-6.99726	-0.53592	2.61018e-12	7.40718e-08
133	ARL8B	-7.0131	-0.513472	2.33089e-12	6.61461e-08
134	GRHL1	-7.03535	-0.788964	1.98768e-12	5.64064e-08
135	MGAT5	-7.08718	-0.644247	1.36876e-12	3.88426e-08
136	BRWD1	-7.10272	-0.558221	1.22327e-12	3.4714e-08
137	RAD23B	-7.15915	-0.592152	8.11785e-13	2.30368e-08
138	DIP2B	-7.20602	-0.492961	5.76124e-13	1.63492e-08
139	KDM5B	-7.26007	-0.69464	3.86896e-13	1.09793e-08
140	ARID2	-7.29678	-0.590838	2.94733e-13	8.36393e-09
141	PAN3	-7.36006	-0.485645	1.83832e-13	5.21679e-09
142	AFDN	-7.4111	-0.503855	1.25256e-13	3.5545e-09
143	RFX2	-7.48816	-0.860988	6.98453e-14	1.98207e-09
144	ATP2B4	-7.49787	-0.557622	6.48635e-14	1.8407e-09
145	DAAM1	-7.53662	-0.567976	4.82304e-14	1.36868e-09
146	FRMD6	-7.5563	-0.812098	4.14696e-14	1.17682e-09
147	RNF144B	-7.62341	-0.730029	2.4706e-14	7.01107e-10
148	DENND4C	-7.65147	-0.612511	1.98702e-14	5.63876e-10
149	EXOC6B	-7.65205	-0.522738	1.97799e-14	5.61315e-10
150	LDHA	-7.66196	-0.632847	1.83116e-14	5.19646e-10
151	PPP1CB	-7.71942	-0.617058	1.16857e-14	3.31618e-10
152	RLF	-7.78173	-0.549956	7.15398e-15	2.03016e-10
153	NHSL1	-7.80421	-0.537306	5.98737e-15	1.6991e-10
154	KDM7A	-7.81558	-0.56847	5.47118e-15	1.55261e-10
155	UBA6	-7.81701	-0.767517	5.40928e-15	1.53505e-10
156	NPEPPS	-7.84803	-0.627652	4.22617e-15	1.1993e-10
157	SLC2A1	-8.00494	-0.64489	1.19527e-15	3.39193e-11
158	PAPPA	-8.01895	-0.884263	1.06657e-15	3.02671e-11
159	DENND2C	-8.07185	-0.56068	6.92431e-16	1.96498e-11
160	KCMF1	-8.12884	-0.609228	4.33403e-16	1.22991e-11
161	YAP1	-8.18956	-0.64533	2.62191e-16	7.44047e-12
162	KANSL1	-8.22104	-0.641833	2.01742e-16	5.72504e-12
163	PARD3	-8.23662	-0.535817	1.77138e-16	5.02683e-12
164	MARK3	-8.38713	-0.643647	4.98146e-17	1.41364e-12
165	RNF145	-8.43131	-0.660805	3.41807e-17	9.69979e-13
166	MXD1	-8.46133	-0.904714	2.64354e-17	7.50183e-13
167	DYRK1A	-8.56113	-0.549758	1.11763e-17	3.17162e-13
168	MALAT1	-8.65367	-0.403031	4.98673e-18	1.41513e-13
169	DLG1	-8.76143	-0.639438	1.92782e-18	5.47077e-14
170	EHF	-8.80245	-0.767811	1.33865e-18	3.79882e-14
171	AC018541.1	-8.83268	-0.831623	1.02196e-18	2.90011e-14
172	PPP4R1	-8.94698	-0.70073	3.65339e-19	1.03676e-14
173	NEAT1	-9.0288	-0.615975	1.73558e-19	4.92523e-15
174	GOLGA4	-9.17453	-0.626049	4.53554e-20	1.2871e-15
175	PDK1	-9.24977	-0.863284	2.24971e-20	6.38422e-16
176	PANK3	-9.62664	-0.797642	6.17157e-22	1.75137e-17
177	HK2	-9.67032	-1.06503	4.03136e-22	1.14402e-17
178	CNOT2	-10.0384	-0.828728	1.03357e-23	2.93307e-19
179	PGK1	-10.1614	-0.991389	2.94939e-24	8.36978e-20
180	LAMA3	-10.368	-0.875933	3.46645e-25	9.8371e-21
181	SPPL3	-10.3892	-0.836329	2.77646e-25	7.87903e-21
182	ZNF292	-10.8047	-0.868502	3.27076e-27	9.28177e-23
183	SBF2	-10.8547	-0.801934	1.89386e-27	5.37439e-23
184	ARHGEF9	-10.997	-1.08155	3.95263e-28	1.12168e-23
185	NDRG1	-11.1403	-0.878632	7.98356e-29	2.26557e-24
186	ERO1A	-11.234	-1.03993	2.77722e-29	7.88121e-25
187	PDS5B	-12.4108	-0.96152	2.28464e-35	6.48336e-31
188	POLR1D	-12.7473	-1.12066	3.22721e-37	9.15819e-33

### Sheet: F3_markers_R
	names	scores	logfoldchanges	pvals	pvals_adj
0	DDX3Y	12.0642	1.92065	1.63203e-33	4.63137e-29
1	ZFAS1	11.9972	0.841867	3.67578e-33	1.04311e-28
2	KDM6B	10.5871	1.15094	3.41979e-26	9.70467e-22
3	ZHX2	9.84039	0.864893	7.54154e-23	2.14014e-18
4	ADAMTS9-AS2	9.69961	1.1774	3.02656e-22	8.58878e-18
5	AL078604.4	9.47783	0.791204	2.59627e-21	7.3677e-17
6	BTG1	9.23815	0.79313	2.50798e-20	7.11715e-16
7	CREBRF	8.88536	0.751358	6.3713e-19	1.80805e-14
8	RSRP1	8.69233	0.914269	3.55068e-18	1.00761e-13
9	NR4A2	8.66091	0.954121	4.68009e-18	1.32812e-13
10	PPP1R15A	8.52641	0.65806	1.50965e-17	4.28409e-13
11	SERTAD1	8.22168	1.30179	2.00679e-16	5.69487e-12
12	EIF1	8.184	0.40907	2.74571e-16	7.79179e-12
13	SNHG12	8.09943	1.07136	5.52192e-16	1.56701e-11
14	HIVEP2	8.06891	0.576214	7.09276e-16	2.01278e-11
15	HNRNPC	7.9829	0.452218	1.4293e-15	4.05606e-11
16	CKS2	7.90951	1.16713	2.58404e-15	7.33298e-11
17	DENND4A	7.88453	0.774268	3.15718e-15	8.95945e-11
18	IVNS1ABP	7.87068	0.914536	3.52722e-15	1.00095e-10
19	BRAF	7.81717	0.726854	5.40247e-15	1.53311e-10
20	IER2	7.74292	1.24758	9.71586e-15	2.75717e-10
21	ELL2	7.56818	0.608287	3.7849e-14	1.07408e-09
22	TUBB4B	7.55862	0.872948	4.07358e-14	1.156e-09
23	PNRC1	7.38785	0.449348	1.49224e-13	4.23469e-09
24	NFKBIA	7.26375	0.635231	3.76496e-13	1.06842e-08
25	HES1	7.19102	1.05255	6.43092e-13	1.82497e-08
26	RSRC2	7.09295	0.591562	1.31283e-12	3.72555e-08
27	IER5	6.99791	1.17248	2.5981e-12	7.3729e-08
28	BAZ1A	6.95211	0.628654	3.59862e-12	1.02122e-07
29	ATP1B3	6.94489	0.654955	3.78742e-12	1.0748e-07
30	GADD45B	6.93553	0.935234	4.04698e-12	1.14845e-07
31	MAFF	6.82791	0.765917	8.61636e-12	2.44515e-07
32	SRSF3	6.75583	0.624679	1.42017e-11	4.03016e-07
33	GAS5	6.73752	0.556176	1.61114e-11	4.5721e-07
34	CHD1	6.57418	0.521093	4.89223e-11	1.38832e-06
35	IRF1	6.5207	0.760121	6.99817e-11	1.98594e-06
36	HSP90B1	6.37776	0.6113	1.79692e-10	5.0993e-06
37	CDKN1A	6.29556	0.733102	3.06298e-10	8.69212e-06
38	LITAF	6.22657	0.673422	4.76759e-10	1.35295e-05
39	TNFAIP3	6.18655	0.556024	6.14937e-10	1.74507e-05
40	RBPMS	6.13844	0.535617	8.3335e-10	2.36488e-05
41	EIF5	6.09774	0.542401	1.0758e-09	3.05291e-05
42	KLHL24	6.05998	0.592905	1.36138e-09	3.86334e-05
43	PITPNC1	6.01074	0.658702	1.8468e-09	5.24085e-05
44	HBP1	5.9515	0.550289	2.65696e-09	7.53992e-05
45	CEBPB	5.95054	0.38353	2.67265e-09	7.58446e-05
46	TLE4	5.94748	0.60765	2.72303e-09	7.72742e-05
47	YBX1	5.93148	0.424322	3.00219e-09	8.51961e-05
48	REL	5.92407	0.579769	3.14069e-09	8.91265e-05
49	ACTG1	5.8179	0.462589	5.95902e-09	0.000169105
50	TPT1	5.80738	0.282469	6.34567e-09	0.000180077
51	USP9Y	5.76401	1.43855	8.21396e-09	0.000233096
52	HIPK2	5.76335	0.534459	8.2462e-09	0.000234011
53	BRD2	5.75038	0.728464	8.90454e-09	0.000252693
54	HDLBP	5.71256	0.521103	1.11287e-08	0.00031581
55	LGALS3	5.70929	0.405464	1.13451e-08	0.000321952
56	CYLD	5.67381	0.475023	1.39652e-08	0.000396305
57	COL5A3	5.6216	0.75807	1.89198e-08	0.000536907
58	TOR1AIP1	5.54724	0.784745	2.90213e-08	0.000823567
59	SAT1	5.52447	0.432688	3.30491e-08	0.000937867
60	PHLDB2	5.5048	0.640821	3.69584e-08	0.00104881
61	BPTF	5.47151	0.7501	4.46228e-08	0.00126631
62	PABPC1	5.43551	0.356712	5.46396e-08	0.00155056
63	SIRT1	5.40378	0.622999	6.52492e-08	0.00185164
64	SLC38A2	5.37872	0.563738	7.50158e-08	0.0021288
65	ABL2	5.37233	0.47219	7.77238e-08	0.00220565
66	MAP3K8	5.34953	0.715169	8.81824e-08	0.00250244
67	MED13	5.27437	0.473198	1.3321e-07	0.00378022
68	RYBP	5.25887	0.518626	1.44944e-07	0.00411321
69	AASS	5.24907	0.775925	1.52873e-07	0.00433823
70	CXCL2	5.21739	0.615142	1.81458e-07	0.0051494
71	WSB1	5.15827	0.475723	2.49247e-07	0.00707314
72	ARF4	5.14359	0.462897	2.69541e-07	0.00764905
73	TIPARP	5.11299	0.605216	3.17099e-07	0.00899862
74	OSER1	5.09884	0.579523	3.41751e-07	0.0096982
75	ANKRD12	5.09724	0.519957	3.44646e-07	0.00978036
76	NBPF14	5.09531	0.818037	3.48172e-07	0.00988042
77	CHD2	5.08749	0.49561	3.62837e-07	0.0102966
78	HS3ST2	5.07625	0.880015	3.84953e-07	0.0109242
79	WNK1	5.06526	0.549553	4.07836e-07	0.0115736
80	CREBBP	5.04767	0.465853	4.47241e-07	0.0126918
81	CSRNP1	5.02555	0.841709	5.01989e-07	0.0142455
82	HSPA5	5.01627	0.463225	5.26843e-07	0.0149508
83	TRA2A	5.01286	0.400308	5.36283e-07	0.0152186
84	SPAG9	4.98036	0.307957	6.34668e-07	0.0180106
85	SDCBP	4.94745	0.354879	7.5193e-07	0.0213383
86	PRNP	4.93023	0.466632	8.21308e-07	0.0233071
87	ZSWIM6	4.91817	0.461386	8.73559e-07	0.0247899
88	H2AZ1	4.91473	0.515617	8.89049e-07	0.0252294
89	STK3	4.89738	0.366569	9.7123e-07	0.0275616
90	PPP1R13B	4.89449	1.0183	9.85619e-07	0.0279699
91	CPNE8	4.88923	0.440608	1.01232e-06	0.0287277
92	RBM39	4.88678	0.308077	1.025e-06	0.0290875
93	ERO1B	4.88413	0.622305	1.03885e-06	0.0294805
94	NASP	4.85332	0.556508	1.21414e-06	0.0344549
95	EPC1	4.85271	0.577551	1.21786e-06	0.0345604
96	EEF2	4.8044	0.342662	1.55213e-06	0.0440462
97	ANXA1	-4.79835	-0.438798	1.59981e-06	0.0453995
98	MBNL1	-4.8087	-0.796165	1.51914e-06	0.0431102
99	AOPEP	-4.81289	-1.21327	1.48765e-06	0.0422166
100	NACA	-4.82591	-0.324815	1.39363e-06	0.0395484
101	COL6A3	-4.85648	-0.758094	1.19489e-06	0.0339086
102	RAB11FIP3	-4.88284	-0.478653	1.04569e-06	0.0296747
103	LRRFIP1	-4.9255	-0.676793	8.41457e-07	0.0238789
104	AL031123.1	-4.97636	-2.0546	6.47896e-07	0.018386
105	IGF1R	-5.0049	-0.741363	5.58922e-07	0.0158611
106	BMERB1	-5.02205	-1.11189	5.1122e-07	0.0145074
107	MT1M	-5.10076	-0.794379	3.38288e-07	0.00959993
108	RNF24	-5.11021	-0.663933	3.21803e-07	0.00913213
109	TWIST2	-5.22221	-0.691733	1.76797e-07	0.00501713
110	VAPA	-5.26333	-0.591265	1.41468e-07	0.00401459
111	RIC8B	-5.34579	-0.397832	9.00256e-08	0.00255475
112	FMNL2	-5.42455	-0.503988	5.81007e-08	0.00164878
113	MEF2A	-5.43926	-0.641202	5.35034e-08	0.00151832
114	VMP1	-5.49445	-0.636069	3.91938e-08	0.00111224
115	REV3L	-5.50015	-0.90052	3.79474e-08	0.00107687
116	MAP4	-5.50158	-0.560841	3.76404e-08	0.00106816
117	YAP1	-5.67585	-0.844516	1.38e-08	0.000391616
118	NAA50	-5.72738	-0.715704	1.01994e-08	0.000289438
119	TXN	-5.78307	-0.489901	7.33514e-09	0.000208157
120	AP004247.2	-5.83291	-0.361046	5.4468e-09	0.000154569
121	AL161616.2	-5.92107	-0.595069	3.19857e-09	9.07689e-05
122	PDCD1	-5.99589	-0.796566	2.02368e-09	5.74281e-05
123	LPAR1	-6.00129	-0.553234	1.95753e-09	5.55508e-05
124	JMJD1C	-6.16243	-0.52278	7.16375e-10	2.03293e-05
125	SETD5	-6.17477	-0.717349	6.62612e-10	1.88036e-05
126	MYO1B	-6.3828	-0.923845	1.73875e-10	4.93422e-06
127	FBN1	-6.41585	-0.925679	1.40038e-10	3.97399e-06
128	CRYAB	-6.66198	-1.0355	2.70169e-11	7.66686e-07
129	FTL	-6.87863	-0.452447	6.04294e-12	1.71486e-07
130	UBE2E2	-6.98229	-0.731275	2.90398e-12	8.24093e-08
131	ZEB2	-6.98378	-0.880715	2.87339e-12	8.15412e-08
132	NEAT1	-7.27441	-0.49533	3.47936e-13	9.87373e-09
133	MKLN1	-7.64097	-0.667068	2.15595e-14	6.11815e-10
134	HMOX1	-7.79789	-0.989908	6.29505e-15	1.78641e-10
135	PANK3	-7.85947	-0.950046	3.85762e-15	1.09472e-10
136	AC018541.1	-8.5009	-1.53357	1.8812e-17	5.33848e-13
137	WWOX	-8.87162	-0.479989	7.20898e-19	2.04576e-14
138	SBF2	-9.17516	-1.2737	4.50883e-20	1.27952e-15
139	FTH1	-9.31972	-0.638946	1.16645e-20	3.31015e-16
140	LAMA3	-11.1732	-1.7411	5.51459e-29	1.56493e-24
141	PDS5B	-11.7418	-1.29738	7.78551e-32	2.20937e-27
142	POLR1D	-12.3535	-1.81258	4.66219e-35	1.32304e-30
143	ARHGEF9	-13.3091	-1.32529	2.04986e-40	5.8171e-36

### Sheet: Pericyte_markers_R
	names	scores	logfoldchanges	pvals	pvals_adj
0	LAMA3	-4.78263	-0.847944	1.73013e-06	0.0490977
1	PDS5B	-5.5054	-0.774691	3.68336e-08	0.00104526
2	POLR1D	-7.20167	-1.35132	5.94776e-13	1.68785e-08
3	ARHGEF9	-7.24133	-1.08398	4.44295e-13	1.26082e-08

### Sheet: T cells_markers_R
	names	scores	logfoldchanges	pvals	pvals_adj
0	POLR1D	-5.13806	-1.16287	2.77588e-07	0.0078774

### Sheet: VE_markers_R
	names	scores	logfoldchanges	pvals	pvals_adj
0	FP236383.3	6.5736	0.68892	4.91115e-11	1.39369e-06
1	AL078604.4	5.76817	0.812454	8.01367e-09	0.000227412
2	AC109927.1	4.86898	1.01821	1.12177e-06	0.0318336
3	PANK3	-4.79765	-0.796768	1.60539e-06	0.0455578
4	MEF2A	-4.80324	-0.555408	1.56119e-06	0.0443036
5	CLIC4	-5.00086	-0.565495	5.70754e-07	0.0161968
6	HLA-DRB1	-5.47423	-1.00887	4.39413e-08	0.00124697
7	PAPPA	-5.5589	-1.7314	2.71484e-08	0.000770417
8	ARHGEF9	-5.76467	-0.9105	8.18187e-09	0.000232185
9	LAMA3	-6.07012	-1.09636	1.27811e-09	3.62703e-05
10	PDS5B	-6.26882	-0.944771	3.63789e-10	1.03236e-05
11	POLR1D	-6.29738	-1.23659	3.02717e-10	8.5905e-06
12	HLA-A	-6.39127	-0.800932	1.64509e-10	4.66844e-06

### Sheet: F2_markers_R
	names	scores	logfoldchanges	pvals	pvals_adj
0	DCN	7.39677	0.605168	1.39533e-13	3.95968e-09
1	FP236383.3	6.87183	0.624549	6.33824e-12	1.79867e-07
2	CFH	6.49849	0.590294	8.11291e-11	2.30228e-06
3	APOD	6.0424	0.694964	1.51837e-09	4.30882e-05
4	TXNIP	5.78396	0.743213	7.29639e-09	0.000207057
5	CXCL14	5.55444	0.595999	2.7851e-08	0.000790357
6	ADH1B	5.34107	0.80972	9.24008e-08	0.00262215
7	CYBRD1	5.32073	0.624462	1.03352e-07	0.00293293
8	MGP	5.27012	0.903402	1.36332e-07	0.00386882
9	GSN	5.1482	0.544277	2.62999e-07	0.00746339
10	S100A6	5.0845	0.461885	3.68596e-07	0.01046
11	CFD	4.8523	0.572224	1.2204e-06	0.0346326
12	COL3A1	-5.73104	-0.667873	9.98146e-09	0.000283254
13	PANK3	-6.00366	-1.07995	1.92923e-09	5.47475e-05
14	NEAT1	-6.81645	-0.592476	9.3317e-12	2.64815e-07
15	LAMA3	-6.86754	-1.3801	6.53188e-12	1.85362e-07
16	HSPA1A	-7.3627	-0.879626	1.80232e-13	5.11461e-09
17	ARHGEF9	-7.81347	-1.15565	5.56329e-15	1.57875e-10
18	POLR1D	-8.22803	-1.60675	1.9032e-16	5.40091e-12
19	PDS5B	-8.26098	-1.163	1.44484e-16	4.10016e-12

### Sheet: F3_markers_NR
	names	scores	logfoldchanges	pvals	pvals_adj
0	LAMA3	8.58235	1.06681	9.29513e-18	2.63777e-13
1	POLR1D	7.38461	0.877655	1.52896e-13	4.33889e-09
2	ARHGEF9	6.87861	0.803206	6.04374e-12	1.71509e-07
3	MALAT1	6.71098	0.384863	1.93324e-11	5.48614e-07
4	PDS5B	6.46787	0.65527	9.93955e-11	2.82065e-06
5	PANK3	6.39054	0.696029	1.65302e-10	4.69094e-06
6	ZFP36L1	4.9282	0.485567	8.29897e-07	0.0235508
7	BASP1	4.79685	0.609376	1.61181e-06	0.04574
8	MRTFA	-4.78122	-0.563921	1.74238e-06	0.0494453
9	ATP13A3	-4.79438	-0.43639	1.63181e-06	0.0463076
10	DENND5A	-4.8428	-0.51842	1.28021e-06	0.0363297
11	CCNI	-4.88643	-0.483617	1.02681e-06	0.0291389
12	RIC8B	-4.96379	-0.489818	6.91291e-07	0.0196175
13	PID1	-5.04014	-0.533096	4.65188e-07	0.0132011
14	FOXO3	-5.35789	-0.658667	8.41992e-08	0.0023894
15	NPM1	-5.40515	-0.508419	6.47531e-08	0.00183756
16	NOTCH2	-5.40901	-0.671285	6.33752e-08	0.00179846
17	UAP1	-5.41802	-0.564674	6.02617e-08	0.00171011
18	APOD	-5.45252	-0.653288	4.96597e-08	0.00140924
19	SAMD4A	-5.84426	-0.666021	5.08832e-09	0.000144396
20	TPT1	-6.33666	-0.324158	2.348e-10	6.66315e-06
21	FMNL2	-6.34033	-0.694932	2.29271e-10	6.50625e-06
22	COL4A1	-6.44994	-0.75565	1.11891e-10	3.17525e-06
23	MT2A	-6.55436	-0.650298	5.58818e-11	1.58581e-06

### Sheet: F1_markers_NR
	names	scores	logfoldchanges	pvals	pvals_adj
0	MALAT1	6.67861	1.29595	2.41227e-11	6.84555e-07
1	APOD	-5.09122	-1.87774	3.55776e-07	0.0100962
2	RIC8B	-5.32045	-1.444	1.03509e-07	0.00293737

### Sheet: T cells_markers_NR
	names	scores	logfoldchanges	pvals	pvals_adj
0	LAMA3	5.04008	0.827627	4.65326e-07	0.013205
1	PDS5B	4.95192	0.712235	7.34852e-07	0.0208536
2	POLR1D	4.83631	0.741301	1.32269e-06	0.0375353
3	SYTL3	-5.01919	-0.63542	5.1889e-07	0.0147251
4	SRGN	-5.34613	-0.63092	8.98547e-08	0.0025499
5	TXNIP	-5.49362	-0.883021	3.93782e-08	0.00111747
6	ETS1	-5.50983	-0.839457	3.59176e-08	0.00101927
7	IQGAP2	-6.56462	-0.839414	5.21653e-11	1.48035e-06
8	FKBP5	-6.81937	-0.885403	9.14385e-12	2.59484e-07
