## Supplementary Tables for "TNFα SIGNALLING IN THE CUTANEOUS IMMUNE NETWORK INSTRUCTS LOCAL Th17 ALLERGEN-SPECIFIC INFLAMMATORY RESPONSES IN ATOPIC DERMATITIS": Supplementary table 12 Top correlated in turqoise.csv

reversely correlated significant					2: GO: Biological Process [Display Chart]�42 input genes in category / 2037 annotations before applied cutoff / 20145 genes in category											correlated significant				2: GO: Biological Process [Display Chart]�17 input genes in category / 633 annotations before applied cutoff / 20213 genes in category
geneSymbol	GS.outcome	p.GS.outcome			ID	Name	Source	pValue	FDR B&H	FDR B&Y	Bonferroni	Genes from Input	Genes in Annotation			geneSymbol	GS.outcome	p.GS.outcome			ID	Name	Source	pValue	FDR B&H	FDR B&Y	Bonferroni	Genes from Input	Genes in Annotation
FTH1	-0.468506891	0.001339137		1	GO:0071345	cellular response to cytokine stimulus		7.26E-09	1.45E-05	1.19E-04	1.48E-05	15	1188			DEFB4B	0.5051254	0.000470437		1	GO:0007186	G protein-coupled receptor signaling pathway		3.20E-08	2.03E-05	1.43E-04	2.03E-05	10	1407
HMOX1	-0.458554291	0.001745308		2	GO:0055076	transition metal ion homeostasis		1.72E-08	1.45E-05	1.19E-04	3.50E-05	7	143			MTCYBP40	0.485328044	0.000840184		2	GO:0050911	detection of chemical stimulus involved in sensory perception of smell		9.08E-07	2.16E-04	1.52E-03	5.75E-04	6	430
CXCR4	-0.45820889	0.001761179		3	GO:0034097	response to cytokine		2.13E-08	1.45E-05	1.19E-04	4.34E-05	15	1287			OR51C4P	0.469520523	0.001302908		3	GO:0007600	sensory perception		1.03E-06	2.16E-04	1.52E-03	6.51E-04	8	1081
CLDN7	-0.448178767	0.002281454		4	GO:0051707	response to other organism		5.49E-08	2.28E-05	1.87E-04	1.12E-04	16	1604			OR13F1	0.467067986	0.001392103		4	GO:0007608	sensory perception of smell		1.36E-06	2.16E-04	1.52E-03	8.62E-04	6	461
MT2A	-0.444085344	0.002530041		5	GO:0043207	response to external biotic stimulus		5.59E-08	2.28E-05	1.87E-04	1.14E-04	16	1606			E2F6P1	0.456108702	0.00186046		5	GO:0050907	detection of chemical stimulus involved in sensory perception		1.74E-06	2.21E-04	1.55E-03	1.10E-03	6	481
SQSTM1	-0.441660168	0.002688317		6	GO:0009607	response to biotic stimulus		7.05E-08	2.39E-05	1.96E-04	1.44E-04	16	1633			GAPDHP74	0.452712502	0.002031511		6	GO:0009593	detection of chemical stimulus		2.74E-06	2.89E-04	2.03E-03	1.73E-03	6	520
DCD	-0.429287987	0.003639117		7	GO:0046916	cellular transition metal ion homeostasis		1.57E-07	4.57E-05	3.74E-04	3.20E-04	6	118			OR4F6	0.451671453	0.002086657		7	GO:0007606	sensory perception of chemical stimulus		3.30E-06	2.98E-04	2.10E-03	2.09E-03	6	537
COMMD8	-0.428754541	0.003686024		8	GO:0046686	response to cadmium ion		2.14E-07	5.46E-05	4.48E-04	4.37E-04	5	64			OR6N1	0.444161252	0.002525222		8	GO:0050906	detection of stimulus involved in sensory perception		4.60E-06	3.64E-04	2.56E-03	2.91E-03	6	569
RP11-458D21.5	-0.413361119	0.005288348		9	GO:0071276	cellular response to cadmium ion		1.03E-06	2.32E-04	1.90E-03	2.09E-03	4	37			RP3-419C19.2	0.44314085	0.002590678		9	GO:0051606	detection of stimulus		2.33E-05	1.49E-03	1.05E-02	1.48E-02	6	756
USMG5	-0.413356947	0.005288854		10	GO:0010273	detoxification of copper ion		3.77E-06	6.98E-04	5.72E-03	7.68E-03	3	15			GOT2P3	0.441549013	0.002695776		10	GO:0050877	nervous system process		2.36E-05	1.49E-03	1.05E-02	1.49E-02	8	1645
RAB1A	-0.407548665	0.006034902		11	GO:1990169	stress response to copper ion		3.77E-06	6.98E-04	5.72E-03	7.68E-03	3	15			PRAMEF10	0.430891715	0.00350123		11	GO:0014059	regulation of dopamine secretion		6.17E-04	3.25E-02	2.29E-01	3.91E-01	2	44
PMAIP1	-0.404788428	0.006420363		12	GO:0061687	detoxification of inorganic compound		5.62E-06	9.39E-04	7.70E-03	1.14E-02	3	17			RP1-95L4.2	0.429798539	0.003594713		12	GO:0014046	dopamine secretion		6.17E-04	3.25E-02	2.29E-01	3.91E-01	2	44
BCL2L2-PABPN1	-0.40174763	0.00686954		13	GO:0098542	defense response to other organism		5.99E-06	9.39E-04	7.70E-03	1.22E-02	12	1250			VN1R48P	0.429093088	0.003656194		13	GO:0002299	alpha-beta intraepithelial T cell differentiation		8.42E-04	3.81E-02	2.68E-01	5.33E-01	1	1
RGS19	-0.400249702	0.007100636		14	GO:0097501	stress response to metal ion		6.73E-06	9.79E-04	8.02E-03	1.37E-02	3	18			IGHV3-54	0.419669129	0.004570336		14	GO:0002300	CD8-positive, alpha-beta intraepithelial T cell differentiation		8.42E-04	3.81E-02	2.68E-01	5.33E-01	1	1
FTL	-0.394016581	0.008135954		15	GO:0006952	defense response		1.29E-05	1.75E-03	1.43E-02	2.63E-02	14	1850			EEF1A1P21	0.417172759	0.004843615		15	GO:0015872	dopamine transport		1.15E-03	4.83E-02	3.40E-01	7.25E-01	2	60
FAM127B	-0.390699392	0.008738208		16	GO:0055065	metal ion homeostasis		1.76E-05	2.24E-03	1.84E-02	3.58E-02	9	741			HTR1B	0.403441734	0.00661605
EEF1G	-0.389890785	0.008890703		17	GO:0071294	cellular response to zinc ion		2.12E-05	2.54E-03	2.08E-02	4.32E-02	3	26			PRAMEF4	0.393442134	0.00823761
RPL13A	-0.387089969	0.009436745		18	GO:0009617	response to bacterium		2.29E-05	2.59E-03	2.12E-02	4.66E-02	9	766			FAM166AP9	0.392879864	0.008338169
ZFP36L1	-0.384229344	0.010023954		19	GO:0010941	regulation of cell death		2.62E-05	2.81E-03	2.30E-02	5.33E-02	14	1969			IGKV2-23	0.391807535	0.008532886
OSGIN2	-0.381075478	0.010707432		20	GO:0071280	cellular response to copper ion		3.29E-05	3.35E-03	2.75E-02	6.70E-02	3	30			IGKV1OR2-108	0.389373692	0.008989417
B2M	-0.379061191	0.011164529		21	GO:0055072	iron ion homeostasis		3.50E-05	3.37E-03	2.76E-02	7.14E-02	4	89			KCNA2	0.388793989	0.009101203
NPIPP1	-0.372740894	0.012708742		22	GO:0060333	interferon-gamma-mediated signaling pathway		3.99E-05	3.37E-03	2.76E-02	8.13E-02	4	92			OR5W1P	0.382546405	0.010383854
CD59	-0.372500448	0.012770917		23	GO:0055080	cation homeostasis		4.10E-05	3.37E-03	2.76E-02	8.34E-02	9	825			RP11-662M24.2	0.369927424	0.01345265
GTF2IP4	-0.372364188	0.012806266		24	GO:0072719	cellular response to cisplatin		4.23E-05	3.37E-03	2.76E-02	8.61E-02	2	5			RP11-512G4.1	0.368021103	0.013977504
METTL23	-0.364137298	0.015100857		25	GO:0071346	cellular response to interferon-gamma		4.43E-05	3.37E-03	2.76E-02	9.01E-02	5	189			ARMS2	0.365691371	0.014642488
RPS19	-0.362512764	0.015592968		26	GO:0043066	negative regulation of apoptotic process		4.46E-05	3.37E-03	2.76E-02	9.08E-02	10	1048			RP11-719K4.7	0.364574822	0.014970596
SOX9	-0.356838555	0.017419874		27	GO:0048872	homeostasis of number of cells		4.55E-05	3.37E-03	2.76E-02	9.27E-02	6	315			RPL7L1P2	0.362431145	0.015618047
TPT1	-0.356831204	0.017422353		28	GO:0098771	inorganic ion homeostasis		4.63E-05	3.37E-03	2.76E-02	9.42E-02	9	838			RPL13P	0.362411625	0.01562405
RPS2P5	-0.349165241	0.020175407		29	GO:0043067	regulation of programmed cell death		5.08E-05	3.51E-03	2.88E-02	1.03E-01	13	1811			RP11-78J21.4	0.357652454	0.017147213
S100A10	-0.348517604	0.020423873		30	GO:0043069	negative regulation of programmed cell death		5.36E-05	3.51E-03	2.88E-02	1.09E-01	10	1071			RP3-455E7.1	0.355957859	0.01771903
HLA-DPA1	-0.34820436	0.020544969		31	GO:0006875	cellular metal ion homeostasis		5.48E-05	3.51E-03	2.88E-02	1.12E-01	8	658			OR2W3	0.355806211	0.017770978
TAX1BP3	-0.348001135	0.020623855		32	GO:0006413	translational initiation		5.52E-05	3.51E-03	2.88E-02	1.13E-01	5	198			AC008440.10	0.355524681	0.017867757
EEF1A1	-0.346793111	0.021098045		33	GO:0006882	cellular zinc ion homeostasis		5.74E-05	3.54E-03	2.90E-02	1.17E-01	3	36			PDE6H	0.355493703	0.017878433
CLIC3	-0.344681891	0.021948744		34	GO:0051259	protein complex oligomerization		6.16E-05	3.58E-03	2.94E-02	1.26E-01	8	669			OR51J1	0.354239827	0.01831511
AC125232.1	-0.34239199	0.022903764		35	GO:0036018	cellular response to erythropoietin		6.33E-05	3.58E-03	2.94E-02	1.29E-01	2	6			SAP18P2	0.353246657	0.018667347
RPL15	-0.340755025	0.023607587		36	GO:0006880	intracellular sequestering of iron ion		6.33E-05	3.58E-03	2.94E-02	1.29E-01	2	6			FAM25E	0.351923183	0.019145591
MT1G	-0.339989478	0.023942892		37	GO:0006614	SRP-dependent cotranslational protein targeting to membrane		6.70E-05	3.62E-03	2.97E-02	1.36E-01	4	105			GPR18	0.348845237	0.020297858
HLA-DRB1	-0.333580171	0.02690936		38	GO:0055069	zinc ion homeostasis		6.76E-05	3.62E-03	2.97E-02	1.38E-01	3	38			DAZL	0.34848449	0.020436646
MT1X	-0.329817815	0.028788876		39	GO:0034341	response to interferon-gamma		6.97E-05	3.64E-03	2.99E-02	1.42E-01	5	208			SYCN	0.347042864	0.020999265
PGP	-0.326661458	0.030448506		40	GO:0071248	cellular response to metal ion		7.46E-05	3.76E-03	3.08E-02	1.52E-01	5	211			OR1X1P	0.345819662	0.021486785
YBX1	-0.325238073	0.031222424		41	GO:0000956	nuclear-transcribed mRNA catabolic process		7.63E-05	3.76E-03	3.08E-02	1.55E-01	5	212			HMGB1P14	0.345818366	0.021487306
FSCN1	-0.319478373	0.03452199		42	GO:0006613	cotranslational protein targeting to membrane		7.75E-05	3.76E-03	3.08E-02	1.58E-01	4	109			SQSTM1P1	0.343564298	0.022410588
TMF1	-0.318369304	0.03518918		43	GO:0050801	ion homeostasis		8.67E-05	4.01E-03	3.29E-02	1.77E-01	9	909			AC114755.4	0.343250145	0.022541868
RPL10	-0.312850882	0.038668458		44	GO:0097577	sequestering of iron ion		8.85E-05	4.01E-03	3.29E-02	1.80E-01	2	7			CXCR2	0.343108875	0.022601112
ADIRF	-0.311606943	0.039490422		45	GO:0036017	response to erythropoietin		8.85E-05	4.01E-03	3.29E-02	1.80E-01	2	7			OR1C1	0.341377739	0.023337745
ENO1	-0.309971824	0.040592553		46	GO:0045321	leukocyte activation		9.22E-05	4.08E-03	3.35E-02	1.88E-01	11	1386			KRT8P41	0.340871063	0.023557107
AKIRIN2	-0.302867209	0.045676831		47	GO:0000184	nuclear-transcribed mRNA catabolic process, nonsense-mediated decay		1.13E-04	4.78E-03	3.91E-02	2.29E-01	4	120			Cyp2c44	0.340558704	0.023693198
RPL9P9	-0.302462784	0.045981132														NR2F1	0.340505457	0.023716463
EIF3CL	-0.302200089	0.046179671														GAPDHP26	0.340176898	0.023860438
CEBPB	-0.299545085	0.048225562														TTC39DP	0.339762714	0.024042974
